# A Common Missense Variant, W335S, in β2-Glycoprotein I (APOH) is Associated with Increased Autoantibody Levels but Reduced Venous Thromboembolism Risk

**DOI:** 10.64898/2026.03.04.26347632

**Authors:** Christophe Lalaurie, Lili Liu, Atlas Khan, Chen Wang, Stephen S. Rich, R. Graham Barr, Elana J. Bernstein, Krzysztof Kiryluk, Thomas McDonnell, Yiming Luo

**Affiliations:** Aging, Rheumatology & Regenerative Medicine, Division of Medicine, University College London, London, UK; Department of Internal Medicine (Nephrology) and Department of Computational Medicine and Bioinformatics, University of Michigan, Ann Arbor, MI, USA; Division of Nephrology, Department of Medicine, Columbia University Irving Medical Center, New York, NY, USA; Department of Genome Sciences, University of Virginia, Charlottesville, VA, USA; Division of General Medicine, Department of Medicine, Columbia University Irving Medical Center, New York, NY, USA; Division of Rheumatology and Clinical Immunology, Department of Medicine, Columbia University Irving Medical Center, New York, NY, USA

## Abstract

Anti-β2-glycoprotein I (anti-β2GPI) antibodies are central to the pathogenesis of antiphospholipid syndrome (APS), an autoimmune disease characterized by a strong predisposition to venous thromboembolism (VTE). In this study, we conducted a multi-ancestry genome-wide association study (GWAS) of quantitative total anti-β2GPI levels in 5,969 participants enrolled in the Multi-Ethnic Study of Atherosclerosis (MESA) and identified a genome-wide significant association at the *APOH* locus. Paradoxically, genetically determined increases in anti-β2GPI levels at this locus were associated with lower VTE risk. Fine-mapping and functional genomics prioritized the missense variant rs1801690 (W335S) in β2GPI (apolipoprotein H, [APOH]) as the most likely causal variant. This variant has an allele frequency of 5-6% in European and East Asian ancestries but only 1% in African ancestries. Integrating prior experimental studies, molecular dynamics simulations and structure-based epitope prediction, we propose a dual-effect mechanism whereby W335S reduces thrombotic risk by disrupting phospholipid binding in Domain V, yet increases autoantibody production through conformational changes that enhance epitope exposure in Domains I and II. These findings mechanistically uncouple autoantibody formation from thrombotic risk in carriers of the W335S variant, and suggest that *APOH* genotype may represent a clinically relevant genetic biomarker with potential utility for thrombotic risk stratification in anti-β2GPI-positive individuals.
