## Supplementary Table S4 for "A Common Missense Variant, W335S, in β2-Glycoprotein I (APOH) is Associated with Increased Autoantibody Levels but Reduced Venous Thromboembolism Risk"

### Sheet: Supplementary Table S4
SNP	SuSiE_PIP	MESuSiE_PIP	AMR_EUR_EAS	AFR_AMR_EUR_EAS	EUR_EAS	AMR_EUR	AFR_EUR_EAS	AFR_AMR_EUR	EUR	AFR_EUR	AMR	EAS	AFR	AMR_EAS	AFR_EAS	AFR_AMR	AFR_AMR_EAS
rs1801690	0.493972	0.23104	0.13269	0.0444475	0.0221252	0.0138342	0.00740152	0.00462967	0.00442784	0.00147624	5.08892e-05	5.08892e-05	5.08825e-05	1.69631e-05	1.69609e-05	1.69608e-05	5.65361e-06
rs9906486	0.0500442	0.123405	0.0529484	0.0180473	0.0162153	0.0152045	0.00549803	0.00515881	0.00774484	0.00258523	5.08892e-05	5.08892e-05	5.16646e-05	1.69631e-05	1.72221e-05	1.72211e-05	5.74055e-06
rs9905408	0.0433847	0.123292	0.0529057	0.018015	0.0162064	0.0151947	0.00549085	0.00515144	0.00774166	0.00258397	5.08892e-05	5.08892e-05	5.15675e-05	1.69631e-05	1.71897e-05	1.71887e-05	5.72976e-06
rs9902706	0.0632787	0.0685817	0.0275823	0.00942193	0.008442	0.0100848	0.00286536	0.00342989	0.00506289	0.00169032	5.08892e-05	5.08892e-05	5.19599e-05	1.69631e-05	1.73205e-05	1.73195e-05	5.77334e-06
rs74531840	0.0275712	0.034571	0.0132926	0.00445307	0.00593476	0.00384423	0.0019858	0.00128642	0.002829	0.000943232	5.08892e-05	5.08892e-05	5.08849e-05	1.69631e-05	1.69617e-05	1.69616e-05	5.65388e-06
rs55657678	0.0237218	0.0305942	0.0100068	0.00341131	0.00811519	0.0020842	0.00275903	0.000705383	0.00263184	0.000878601	5.08892e-05	5.08892e-05	5.18713e-05	1.69631e-05	1.72912e-05	1.72901e-05	5.76363e-06
rs73992265	0.0124922	0.0294544	0.00886128	0.00301439	0.00704145	0.00274283	0.002388	0.000927551	0.00335701	0.00112056	5.08892e-05	5.08892e-05	5.16934e-05	1.69631e-05	1.72317e-05	1.72309e-05	5.7438e-06
rs76375367	0.0242147	0.0287721	0.00939976	0.00320329	0.00726779	0.00218339	0.00246896	0.000739179	0.00262997	0.000877977	5.08892e-05	5.08892e-05	5.18715e-05	1.69631e-05	1.72913e-05	1.72902e-05	5.76366e-06
rs73992250	0.0184404	0.0260819	0.00799328	0.00272333	0.00621966	0.00238868	0.00211206	0.000808676	0.00287504	0.000959795	5.08892e-05	5.08892e-05	5.18713e-05	1.69631e-05	1.72911e-05	1.72901e-05	5.76358e-06
rs7216660	0.0176185	0.0260184	0.00791845	0.00269831	0.00628778	0.00234614	0.00213568	0.000794322	0.0028761	0.000960168	5.08892e-05	5.08892e-05	5.19007e-05	1.69631e-05	1.73008e-05	1.72999e-05	5.76684e-06
rs28835035	0.0111572	0.0248369	0.00747017	0.00254119	0.00593766	0.00231253	0.00201367	0.00078204	0.00283276	0.000945557	5.08892e-05	5.08892e-05	5.16934e-05	1.69631e-05	1.72317e-05	1.72309e-05	5.7438e-06
rs77620153	0.0153717	0.0238692	0.0073187	0.00249203	0.00569576	0.0021829	0.00193319	0.000738698	0.00262896	0.000877593	5.08892e-05	5.08892e-05	5.17971e-05	1.69631e-05	1.72663e-05	1.72654e-05	5.75533e-06
rs9891968	0.0172217	0.0238573	0.00731036	0.00249067	0.00568923	0.00218476	0.00193195	0.000739646	0.00263098	0.000878314	5.08892e-05	5.08892e-05	5.18715e-05	1.69631e-05	1.72911e-05	1.72902e-05	5.7636e-06
rs9908597	0.0172217	0.0238534	0.00730914	0.00249027	0.00568829	0.0021844	0.00193163	0.000739524	0.00263054	0.000878169	5.08892e-05	5.08892e-05	5.18718e-05	1.69631e-05	1.72912e-05	1.72903e-05	5.76363e-06
rs74934196	0.0327725	0.0234518	0.0097636	0.00327272	0.00353674	0.00264371	0.00118373	0.000885205	0.00162278	0.000541067	5.08892e-05	5.08892e-05	5.08929e-05	1.69631e-05	1.69643e-05	1.69643e-05	5.65477e-06
rs9895407	0.0160402	0.0222918	0.00635007	0.00216327	0.00506521	0.00235803	0.00171938	0.000798521	0.00287595	0.000960139	5.08892e-05	5.08892e-05	5.19348e-05	1.69631e-05	1.73122e-05	1.73113e-05	5.77062e-06
rs73992258	0.0153254	0.0217417	0.00614571	0.00209354	0.00493594	0.00231641	0.00167541	0.000784407	0.00284077	0.000948394	5.08892e-05	5.08892e-05	5.19358e-05	1.69631e-05	1.73125e-05	1.73116e-05	5.77073e-06
rs7213215	0.0128261	0.0217193	0.00613741	0.0020896	0.00493348	0.00231347	0.00167383	0.000783106	0.00283935	0.000947876	5.08892e-05	5.08892e-05	5.18674e-05	1.69631e-05	1.72897e-05	1.72888e-05	5.76313e-06
rs73992267	0.0109083	0.0213119	0.00599728	0.00204124	0.0048307	0.00228464	0.00163849	0.000773182	0.00280787	0.000937337	5.08892e-05	5.08892e-05	5.18248e-05	1.69631e-05	1.72755e-05	1.72746e-05	5.75839e-06
rs9911603	0.0150269	0.019742	0.00604812	0.00206064	0.0047079	0.00180771	0.00159871	0.000611997	0.00217832	0.000727193	5.08892e-05	5.08892e-05	5.18713e-05	1.69631e-05	1.72911e-05	1.72901e-05	5.76358e-06
rs7211380	0.0396236	0.0134725	0.00559101	0.00189952	0.00284074	0.000890829	0.000962871	0.000300882	0.000737509	0.000246088	5.08892e-05	5.08892e-05	5.14764e-05	1.69631e-05	1.71595e-05	1.71584e-05	5.71968e-06
